# Disentangling the effects of nicotine versus non-nicotine constituents of tobacco smoke on major depressive disorder: A multivariable Mendelian randomization study

**DOI:** 10.1101/2024.06.25.24309292

**Authors:** Chloe Burke, Gemma Taylor, Tom P Freeman, Hannah Sallis, Robyn E Wootton, Marcus R Munafò, Christina Dardani, Jasmine Khouja

## Abstract

**Background and aims:** There is growing evidence that tobacco smoking causes depression, but it is unclear which constituents of tobacco smoke (e.g., nicotine, carbon monoxide) may be responsible. We used Mendelian randomisation (MR) to examine the independent effect of nicotine on depression, by adjusting the effect of nicotine exposure (via nicotine metabolite ratio [NMR]) for the overall effect of smoking heaviness (via cigarettes per day [CPD]) to account for the non-nicotine constituents of tobacco smoke.

**Design:** Univariable MR and multivariable MR (MVMR) were used to explore the total and independent effects of genetic liability to NMR and CPD on major depressive disorder (MDD). Our primary method was inverse variance weighted (IVW) regression, with other methods as sensitivity analyses.

**Setting and participants:** For the exposures, we used genome-wide association study (GWAS) summary statistics among European ancestry individuals for CPD (n=143,210) and NMR (n=5,185). For the outcome, a GWAS of MDD stratified by smoking status was conducted using individual-level data from UK Biobank (n=35,871-194,881).

**Measurements:** Genetic variants robustly associated with NMR and CPD.

**Findings:** Univariable MR indicated a causal effect of CPD on MDD (odds ratio [OR]^IVW^=1.13, 95% confidence interval [CI]=1.04-1.23, *P*=0.003) but no clear evidence for an effect of NMR on MDD (OR^IVW^=0.98, 95% CI=0.97-1.00, *P*=0.134). MVMR indicated a causal effect of CPD on MDD when accounting for NMR (OR^MVMR-IVW=^1.19, 95% CI=1.03-1.37, *P*=0.017; OR^MVMR-EGGER=^1.13, 95% CI=0.89-1.43, *P*=0.300) and weak evidence of a small effect of NMR on MDD when accounting for CPD (OR^MVMR-IVW=^0.98, 95% CI=0.96-1.00, *P*=0.056; OR^MVMR-EGGER=^0.98, 95% CI=0.96-1.00, *P*=0.038).

**Conclusions:** The causal effect of tobacco smoking on depression appears to be largely independent of nicotine exposure, which implies the role of alternative causal pathways.
