## Supplementary Table for "Disentangling the effects of nicotine versus non-nicotine constituents of tobacco smoke on major depressive disorder: A multivariable Mendelian randomization study"

### Sheet: Table S1
Supplementary Table S1. LDSC estimates of λGC, LD score regression intercept + ratio and total liability (h2)
GWAS Sample	Total N	Case N	Control N	Lambda GC (λGC)	Intercept (SE)	Ratio (SE)	Total liability (h2) (SE)
Ever smoker	160248	40838	119410	1.201	1.012 (0.007)	0.059 (0.034)	0.097 (0.007)
Never smoker	194881	39656	155225	1.201	1.012 (0.007)	0.053 (0.033)	0.103 (0.006)
Current smoker	35871	11008	24863	1.047	1.006 (0.007)	0.113 (0.129)	0.097 (0.021)
Former smoker	124377	29831	94546	1.146	1.014 (0.007)	0.090 (0.046)	0.095 (0.008)
Note. Calculated using LDSC software package and the “eur_w_ld_chr” files of LD scores available at: https://zenodo.org/records/8182036. In the LD score regression only SNPs with INFO >0.9, MAF >0.01 are included, and variants that are not SNPs (e.g., indels), strand ambiguous SNPs and SNPs with duplicated rs numbers are removed.

### Sheet: Table S2
Supplementary Table S2. Details of the inclusion and exclusion of Single Nucleotide Polymorphisms (SNPs) in the analysis exploring the effect of nicotine metabolite ratio and smoking heaviness on major depression.
SNP rsID	Chromosome	Position	Beta	Standard Error	Associated phenotype	Included in NMR MR	Included in CPD MR	Included in MVMR analysis
rs10204824	2	148372720	-0.0306308	0.00571765	Cigarettes per day	No	Yes	Yes
rs1024323	4	3006043	-0.0278996	0.00565972	Cigarettes per day	No	Yes	Yes
rs10454798	4	67980830	0.0229475	0.00634015	Cigarettes per day	No	Yes	Yes
rs10519203	15	78814046	-0.182051	0.0058726	Cigarettes per day	No	Yes	Yes
rs10742683	11	43667625	-0.0260842	0.00558662	Cigarettes per day	No	Yes	Yes
rs1115019	15	57141231	-0.0316489	0.00679406	Cigarettes per day	No	Yes	Yes
rs11264100	1	35591626	-0.0391388	0.00832553	Cigarettes per day	No	Yes	Yes
rs113001570	11	46737412	0.0599531	0.0109642	Cigarettes per day	No	Yes	Yes
rs117824460	19	41371480	0.22457	0.0176511044713706 / 0.067626	Cigarettes per day and NMR	Yes	Yes	Yes
rs11846838	14	104184737	0.030938	0.00586772	Cigarettes per day	No	Yes	Yes
rs11940255	4	67086288	-0.0355365	0.00613064	Cigarettes per day	No	Yes	Yes
rs12438181	15	78812098	-0.155258	0.00676316	Cigarettes per day	No	Yes	No (clumped out)
rs12924872	16	69552215	-0.0254517	0.00554083	Cigarettes per day	No	Yes	Yes
rs13253502	8	42442018	-0.00966142	0.00559671	Cigarettes per day	No	Yes	Yes
rs143200968	19	41338847	-0.229513	0.0175513	Cigarettes per day	No	Yes	No (clumped out)
rs146009840	15	78906177	0.180528	0.00591975	Cigarettes per day	No	Yes	No (clumped out)
rs1592485	16	52093549	-0.0316904	0.00566442	Cigarettes per day	No	Yes	Yes
rs1737894	20	31054702	0.0329562	0.00559464	Cigarettes per day	No	No (palindromic SNP removed during harmonisation)	No (palindromic SNP removed during harmonisation)
rs182317	15	89943601	-0.0311764	0.00582965	Cigarettes per day	No	Yes	Yes
rs2072659	1	154548521	-0.0652518	0.00924651	Cigarettes per day	No	Yes	Yes
rs2084533	3	16872929	0.0336406	0.00590094	Cigarettes per day	No	Yes	Yes
rs215600	7	32333642	-0.0492503	0.0057525	Cigarettes per day	No	Yes	Yes
rs2236951	3	50421081	-0.0328593	0.00688162	Cigarettes per day	No	Yes	Yes
rs2273500	20	61986949	0.0680938	0.00779553	Cigarettes per day	No	Yes	Yes
rs258321	16	89756473	0.033048	0.00559413	Cigarettes per day	No	Yes	Yes
rs2741351	8	27418040	0.0404917	0.00726083	Cigarettes per day	No	Yes	Yes
rs28438420	15	78836288	0.0590266	0.00560255	Cigarettes per day	No	No (palindromic SNP removed during harmonisation)	No (palindromic SNP removed during harmonisation)
rs28681284	15	78908565	-0.155626	0.00684443	Cigarettes per day	No	Yes	No (clumped out)
rs28813180	3	158083918	-0.0283939	0.00550534	Cigarettes per day	No	Yes	Yes
rs3025383	9	136502369	-0.0578394	0.00704521	Cigarettes per day	No	Yes	Yes
rs34973462	1	175993820	0.0301095	0.00587118	Cigarettes per day	No	Yes	Yes
rs3743063	15	79065171	-0.101198	0.00561348	Cigarettes per day	No	Yes	No (clumped out)
rs4144686	18	53251725	-0.0372369	0.00734526	Cigarettes per day	No	Yes	Yes
rs4236926	8	42578059	0.0666229	0.00650172	Cigarettes per day	No	Yes	Yes
rs4485470	18	62125063	-0.0297317	0.00559881	Cigarettes per day	No	Yes	Yes
rs4886550	15	78243579	0.0494413	0.00681058	Cigarettes per day	No	Yes	No (missing from CPD dataset and no proxies found)
rs56113850	19	41353107	0.107204606428534 / 0.682499	0.00560367454568213 / 0.019773	Cigarettes per day and NMR	Yes	Yes	Yes
rs59208569	19	4044424	0.0397174	0.00736266	Cigarettes per day	No	Yes	Yes
rs6078373	20	11863500	0.0280825	0.00561649	Cigarettes per day	No	Yes	Yes
rs62447179	7	50339609	-0.0258361	0.00600677	Cigarettes per day	No	Yes	Yes
rs632811	15	59155050	-0.0367137	0.00641049	Cigarettes per day	No	Yes	Yes
rs699165	3	136224697	0.0335372	0.00631543	Cigarettes per day	No	Yes	Yes
rs7125588	11	113436072	-0.0326769	0.00556328	Cigarettes per day	No	Yes	Yes
rs72740955	15	78849779	0.181648	0.00591528	Cigarettes per day	No	Yes	No (clumped out)
rs7281463	21	40520783	0.0238107	0.00559671	Cigarettes per day	No	Yes	Yes
rs73229090	8	27442127	0.0554895	0.00876271	Cigarettes per day	No	Yes	Yes
rs7431710	3	48935583	-0.0349579	0.0058102	Cigarettes per day	No	Yes	Yes
rs75596189	9	136468701	0.0656428	0.0086946	Cigarettes per day	No	Yes	Yes
rs7599488	2	60718347	0.0264143	0.00554403	Cigarettes per day	No	Yes	Yes
rs7766641	6	26184102	-0.0345362	0.00624329	Cigarettes per day	No	Yes	Yes
rs78408772	2	62710608	-0.0432349	0.00913504	Cigarettes per day	No	Yes	Yes
rs790564	8	64604218	-0.0408927	0.00619302	Cigarettes per day	No	Yes	Yes
rs7951365	11	16377044	0.0389511	0.00596781	Cigarettes per day	No	Yes	Yes
rs8040868	15	78911181	0.164997	0.00569294	Cigarettes per day	No	Yes	No (clumped out)
rs8192726	19	41354496	-0.109518	0.0108975	Cigarettes per day	No	Yes	No (clumped out)
rs112292570	19	41345586	-1.07174	0.069676	NMR	Yes	No	Yes
rs11667314	19	41340983	0.604944	0.020813	NMR	Yes	No	Yes
rs117090198*	19	40753001	0.001912	0.068136	NMR	No (unclear effect in original GWAS*)	No	No (unclear effect in original GWAS*)
rs3181842	19	41523016	-0.25454	0.020665	NMR	Yes	No	Yes
rs34638591	4	69359223	-0.17454	0.02457	NMR	Yes	No	Yes
Number of SNPs:						6	53	48
Note. NMR = nicotine metabolite ratio; CPD = cigarettes per day; * The p-value for this SNP-exposure effect size was unusually high prior to the conditional analysis and the original authors were unsure why. We removed this SNP to reduce heterogeneity.

### Sheet: Table S3
Supplementary Table S3. Univariable and multivariable Mendelian randomisation IVW and Egger analysis of nicotine metabolite ratio and smoking heaviness on major depressive disorder.
Exposure	Smoking	Method	Odds Ratio	Lower Confidence Interval	Upper Confidence Interval	p-value	I2Gx	Q	Egger Intercept	Egger Intercept p-value	F statistic
NMR	Never	MR-IVW	0.99	0.98	1.01	0.52	.	6.25	.	.	451
NMR	Never	MVMR-IVW	0.99	0.97	1.02	0.542	.	86.89	.	.	26.16
NMR	Never	MR-Egger	0.99	0.96	1.03	0.744	0.99	6.23	0.001	0.936	451
NMR	Never	MVMR-Egger	0.99	0.96	1.01	0.281	.	86.89	1.003	0.116	26.16
CPD	Never	MR-IVW	1.08	0.83	1.4	0.585	.	5.83	.	.	69.79
CPD	Never	MVMR-IVW	1.08	0.93	1.27	0.326	.	86.89	.	.	23.13
CPD	Never	MR-Egger	1	0.67	1.5	0.981	0.97	5.63	0.003	0.659	69.79
CPD	Never	MVMR-Egger	0.96	0.74	1.24	0.756	.	86.89	1.004	0.253	23.13
NMR	Ever	MR-IVW	0.99	0.97	1	0.135	.	0.64	.	.	451
NMR	Ever	MVMR-IVW	0.98	0.96	1	0.057	.	68.49	.	.	26.16
NMR	Ever	MR-Egger	0.99	0.96	1.02	0.65	0.99	0.57	-0.002	0.812	451
NMR	Ever	MVMR-Egger	0.98	0.96	1	0.038	.	68.49	1.002	0.368	26.16
CPD	Ever	MR-IVW	1.13	1.04	1.23	0.003	.	80.62	.	.	69.79
CPD	Ever	MVMR-IVW	1.2	1.04	1.38	0.017	.	68.49	.	.	23.13
CPD	Ever	MR-Egger	1.09	0.96	1.24	0.18	0.97	79.74	0.002	0.456	69.79
CPD	Ever	MVMR-Egger	1.13	0.9	1.43	0.3	.	68.49	1.002	0.575	23.13
NMR	Current	MR-IVW	1	0.97	1.03	0.975	.	1.67	.	.	451
NMR	Current	MVMR-IVW	0.99	0.96	1.03	0.721	.	48.69	.	.	26.16
NMR	Current	MR-Egger	1.01	0.95	1.08	0.701	0.99	1.46	-0.007	0.674	451
NMR	Current	MVMR-Egger	1	0.96	1.03	0.782	.	48.69	0.999	0.847	26.16
CPD	Current	MR-IVW	1.14	1	1.3	0.056	.	51.64	.	.	69.79
CPD	Current	MVMR-IVW	1.1	0.87	1.4	0.417	.	48.69	.	.	23.13
CPD	Current	MR-Egger	1.19	0.97	1.46	0.096	0.97	51.28	-0.002	0.554	69.79
CPD	Current	MVMR-Egger	1.2	0.81	1.77	0.367	.	48.69	0.998	0.602	23.13
NMR	Former	MR-IVW	0.99	0.98	1.01	0.421	.	2.82	.	.	451
NMR	Former	MVMR-IVW	0.98	0.96	1.01	0.206	.	68.38	.	.	26.16
NMR	Former	MR-Egger	1	0.96	1.03	0.899	0.99	2.74	-0.003	0.792	451
NMR	Former	MVMR-Egger	0.98	0.96	1.01	0.137	.	68.38	1.002	0.349	26.16
CPD	Former	MR-IVW	1.13	1.02	1.24	0.014	.	75.26	.	.	69.79
CPD	Former	MVMR-IVW	1.2	1.02	1.41	0.034	.	68.38	.	.	23.13
CPD	Former	MR-Egger	1.07	0.93	1.23	0.362	0.97	74.02	0.002	0.36	69.79
CPD	Former	MVMR-Egger	1.11	0.84	1.45	0.47	.	68.38	1.002	0.461	23.13

### Sheet: Table S4
Supplementary Table S4. Univariable Mendelian randomisation weighted median and weighted model analyses of nicotine metabolite ratio (NMR) and smoking heaviness (CPD) on major depressive disorder.
Exposure	Smoking	Method	Odds Ratio	Lower Confidence Interval	Upper Confidence Interval	p value
NMR	Never	Weighted median	1	0.98	1.02	0.77
NMR	Never	Weighted mode	1	0.98	1.02	0.871
CPD	Never	Weighted median	1.05	0.74	1.49	0.799
CPD	Never	Weighted mode	1.07	0.79	1.46	0.66
NMR	Ever	Weighted median	0.99	0.97	1.01	0.256
NMR	Ever	Weighted mode	0.99	0.97	1.01	0.293
CPD	Ever	Weighted median	1.12	1.02	1.23	0.015
CPD	Ever	Weighted mode	1.13	1.04	1.23	0.008
NMR	Current	Weighted median	1.01	0.97	1.04	0.7
NMR	Current	Weighted mode	1.01	0.97	1.05	0.688
CPD	Current	Weighted median	1.15	0.95	1.38	0.148
CPD	Current	Weighted mode	1.18	1	1.39	0.053
NMR	Former	Weighted median	0.99	0.97	1.01	0.3
NMR	Former	Weighted mode	0.99	0.97	1.01	0.418
CPD	Former	Weighted median	1.11	0.99	1.23	0.068
CPD	Former	Weighted mode	1.12	1.02	1.22	0.018

### Sheet: Table S5
Supplementary Table S5. Results of Steiger Filtering
Exposure	Smoking Status	N SNP
NMR	Never	0/6 (0%)
NMR	Ever	0/6 (0%)
CPD	Never	0/53 (0%)
CPD	Ever	0/53 (0%)
Note. N SNP refers to the number of SNPs identified as explaining more variance in the outcome than the exposure, also expressed as a percentage (%) of the total number of SNPs in the instrument.
